# Feasibility of Estimating Cardiac Indices Using Cardiac Surgery Anesthesia Records in a Multicenter Cohort

**DOI:** 10.1101/2025.08.28.25333855

**Authors:** Emily A Balczewski, Graciela Mentz, MPOG Collaborators, Karandeep Singh, Michael Mathis

**Affiliations:** Medical Scientist Training Program, University of Michigan Medical School, Ann Arbor, MI, USA; Department of Computational Medicine and Bioinformatics, University of Michigan Medical School, Ann Arbor, MI, USA; Department of Anesthesiology, University of Michigan Medical School, Ann Arbor, MI, USA; Joan and Irwin Jacobs Center for Health Innovation, University of California, San Diego, CA, USA; Department of Medicine - Division of Biomedical Informatics, University of California, San Diego, CA, USA

## Abstract

**Purpose:** Cardiac index (CI) is a key physiologic indicator correlated with end-organ perfusion in cardiac surgical patients, yet it is not routinely measured in all cases. This study evaluated the accuracy of estimating CI using routinely available physiologic monitor data, adjusted for relevant patient, physiologic, and procedural factors documented in perioperative anesthesia records.

**Methods:** We analyzed anesthesia records from adult cardiac surgical patients with thermodilution-based CI measurements across seven US institutions from 2014 to 2022. Four published formulas—based on intraoperative blood pressure and heart rate—were used to estimate CI in generalized linear models, with adjustment for perioperative patient and procedure characteristics. Bland-Altman analysis compared adjusted CI estimates to reference thermodilution CI values. The ability of each estimator to classify patients with low CI (<2.2 L/min/m^2^) was assessed for concordance.

**Results:** In a cohort of 5,989 patients, the median (IQR = interquartile range) thermodilution-based CIs were 2.1 (1.8–2.6) and 2.4 (2.0–2.9) L/min/m^2^ before and after cardiopulmonary bypass, respectively. The best-performing formula, Liljestrand and Zander, achieved mean absolute errors of 0.45 and 0.47 L/min/m^2^ before and after bypass, respectively. However, its reliability in classifying low CI was limited (Cohen’s kappa = 0.26 pre-bypass, 0.20 post-bypass).

**Conclusion:** Routinely collected physiologic and patient data can be used to generate population-level cardiac index estimates in adult cardiac surgery patients when appropriately adjusted, though individual-level discrimination of low CI is limited. These findings inform future large-scale perioperative hemodynamic research.
