## Supplementary material for "Feasibility of Estimating Cardiac Indices Using Cardiac Surgery Anesthesia Records in a Multicenter Cohort": Online Resource 2: Online Resource 2. Full Model Results.xlsx

### Sheet: Sheet1
Pre-CPB (n=2054)						Pre-CPB (n=2054)						Pre-CPB (n=2054)						Pre-CPB (n=2054)
Outcome: Cardiac Index						Outcome: Cardiac Index						Outcome: Cardiac Index						Outcome: Cardiac Index
Effect	Level	Estimate	StdErr	DF	Probt	Effect	Level	Estimate	StdErr	DF	Probt	Effect	Level	Estimate	StdErr	DF	Probt	Effect	Level	Estimate	StdErr	DF	Probt
Intercept		2.42	0.646	0		Intercept		2.31	0.629	0		Intercept		2.31	0.629	0		Intercept		2.111	0.624	0
MAP		0.002	0.002	1882	0.4446	Windkessel		0	0	1882	0	Herd		0.001	0	1882	0	Liljestrand and Zander		0.044	0.004	1882	0
Age		-0.01	0.001	1882	0	Age		-0.011	0.001	1882	0	Age		-0.011	0.001	1882	0	Age		-0.011	0.001	1882	0
Sex	Female	-0.115	0.034	1882	0.0008	Sex	Female	-0.179	0.032	1882	0	Sex	Female	-0.179	0.032	1882	0	Sex	Female	-0.182	0.031	1882	0
Sex	Male	0				Sex	Male	0				Sex	Male	0				Sex	Male	0
Race	Black	-0.089	0.055	1882	0.1052	Race	Black	-0.104	0.054	1882	0.0541	Race	Black	-0.104	0.054	1882	0.0541	Race	Black	-0.11	0.053	1882	0.0385
Race	Other	-0.009	0.056	1882	0.8703	Race	Other	-0.026	0.054	1882	0.6284	Race	Other	-0.026	0.054	1882	0.6284	Race	Other	-0.024	0.054	1882	0.6486
Race	White	0				Race	White	0				Race	White	0				Race	White	0
Aortic Procedure	Yes	0.06	0.036	1882	0.0977	Aortic Procedure	Yes	0.061	0.035	1882	0.0822	Aortic Procedure	Yes	0.061	0.035	1882	0.0822	Aortic Procedure	Yes	0.057	0.035	1882	0.0997
CABG Procedure	Yes	-0.069	0.036	1882	0.0543	CABG Procedure	Yes	-0.086	0.035	1882	0.0139	CABG Procedure	Yes	-0.086	0.035	1882	0.0139	CABG Procedure	Yes	-0.084	0.035	1882	0.0155
Valve Procedure	Yes	-0.005	0.034	1882	0.89	Valve Procedure	Yes	-0.037	0.033	1882	0.2618	Valve Procedure	Yes	-0.037	0.033	1882	0.2618	Valve Procedure	Yes	-0.056	0.033	1882	0.0912
Cardiac Shock	Yes	-0.186	0.08	1882	0.0199	Cardiac Shock	Yes	-0.281	0.078	1882	0.0003	Cardiac Shock	Yes	-0.281	0.078	1882	0.0003	Cardiac Shock	Yes	-0.338	0.078	1882	0
Preoperative LVEF		0.003	0.001	1882	0.0029	Preoperative LVEF		0.003	0.001	1882	0.0023	Preoperative LVEF		0.003	0.001	1882	0.0023	Preoperative LVEF		0.003	0.001	1882	0.0024
CVP		-0.006	0.002	1882	0.0227	CVP		-0.004	0.002	1882	0.1306	CVP		-0.004	0.002	1882	0.1306	CVP		-0.001	0.002	1882	0.8016
Oxygen Saturation		0.003	0.006	1882	0.5976	Oxygen Saturation		0.002	0.006	1882	0.7224	Oxygen Saturation		0.002	0.006	1882	0.7224	Oxygen Saturation		0.003	0.006	1882	0.6175
Vasoactive-Inotropic Score		0.016	0.005	1882	0.0035	Vasoactive-Inotropic Score		0.016	0.005	1882	0.0032	Vasoactive-Inotropic Score		0.016	0.005	1882	0.0032	Vasoactive-Inotropic Score		0.011	0.005	1882	0.0377
FULL Model						FULL Model						FULL Model						FULL Model
Level	Variance Estimate	MOR	ICC(Merlo)	VPC		Level	Variance Estimate	MOR	ICC(Merlo)	VPC		Level	Variance Estimate	MOR	ICC(Merlo)	VPC		Level	Variance Estimate	MOR	ICC(Merlo)	VPC
Primary Anesthesia Attending	0.001	1.036	0.043	11.96		Primary Anesthesia Attending	0.00029	1.016	0.009	11.36		Primary Anesthesia Attending	0.00029	1.016	0.009	11.36		Primary Anesthesia Attending	0.00049	1.021	0.015	11.08
Hospital	0.043	1.219	1.3	11.92		Hospital	0.03814	1.204	1.146	11.35		Hospital	0.03814	1.204	1.146	11.35		Hospital	0.03215	1.186	0.968	11.06
Residual	0.402	1.827	10.896	10.77		Residual	0.38314	1.8	10.431	10.32		Residual	0.38314	1.8	10.431	10.32		Residual	0.37711	1.792	10.284	10.19
Total	0.447					Total	0.42158					Total	0.42158					Total	0.40975
Goodness of fit						Goodness of fit						Goodness of fit						Goodness of fit
Descriptor	Value					Descriptor	Value					Descriptor	Value					Descriptor	Value
-2 Res Log Likelihood	4064					-2 Res Log Likelihood	3968.18					-2 Res Log Likelihood	3965.98					-2 Res Log Likelihood	3925.68
AIC	4070					AIC	3974.18					AIC	3971.98					AIC	3931.68
AICC	4070					AICC	3974.19					AICC	3971.99					AICC	3931.69
BIC	4070					BIC	3974.01					BIC	3971.82					BIC	3931.52

### Sheet: Sheet2
Post-CPB (n=5618)						Post-CPB (n=5618)						Post-CPB (n=5618)						Post-CPB (n=5618)
Outcome: Cardiac Index						Outcome: Cardiac Index						Outcome: Cardiac Index						Outcome: Cardiac Index
Effect	Level	Estimate	StdErr	DF	Probt	Effect	Level	Estimate	StdErr	DF	Probt	Effect	Level	Estimate	StdErr	DF	Probt	Effect	Level	Estimate	StdErr	DF	Probt
Intercept		2.787	0.354	0		Intercept		3.034	0.347	0		Intercept		3.034	0.347	0		Intercept		2.978	0.343	0
MAP		-0.001	0.001	5272	0.6166	Windkessel		0	0	5272	0	Herd		0.001	0	5272	0	Liljestrand and Zander		0.041	0.002	5272	0
Age		-0.009	0.001	5272	0	Age		-0.01	0.001	5272	0	Age		-0.01	0.001	5272	0	Age		-0.01	0.001	5272	0
Sex	Female	-0.235	0.021	5272	0	Sex	Female	-0.298	0.02	5272	0	Sex	Female	-0.298	0.02	5272	0	Sex	Female	-0.327	0.02	5272	0
Sex	Male	0				Sex	Male	0				Sex	Male	0				Sex	Male	0
Race	Black	-0.121	0.037	5272	0.001	Race	Black	-0.119	0.036	5272	0.0009	Race	Black	-0.119	0.036	5272	0.0009	Race	Black	-0.109	0.035	5272	0.0021
Race	Other	0	0.035	5272	0.9959	Race	Other	-0.015	0.034	5272	0.6627	Race	Other	-0.015	0.034	5272	0.6627	Race	Other	-0.021	0.034	5272	0.5261
Race	White	0				Race	White	0				Race	White	0				Race	White	0
Aortic Procedure	Yes	0.103	0.022	5272	0	Aortic Procedure	Yes	0.121	0.022	5272	0	Aortic Procedure	Yes	0.121	0.022	5272	0	Aortic Procedure	Yes	0.115	0.022	5272	0
CABG Procedure	Yes	-0.025	0.024	5272	0.2854	CABG Procedure	Yes	-0.064	0.023	5272	0.0055	CABG Procedure	Yes	-0.064	0.023	5272	0.0055	CABG Procedure	Yes	-0.077	0.023	5272	0.0008
Valve Procedure	Yes	0.005	0.023	5272	0.8112	Valve Procedure	Yes	-0.004	0.022	5272	0.8569	Valve Procedure	Yes	-0.004	0.022	5272	0.8569	Valve Procedure	Yes	-0.018	0.022	5272	0.406
Cardiac Shock	Yes	0.001	0.052	5272	0.9899	Cardiac Shock	Yes	-0.048	0.051	5272	0.349	Cardiac Shock	Yes	-0.048	0.051	5272	0.349	Cardiac Shock	Yes	-0.066	0.051	5272	0.1931
Preoperative LVEF		-0.004	0.001	5272	0	Preoperative LVEF		-0.004	0.001	5272	0	Preoperative LVEF		-0.004	0.001	5272	0	Preoperative LVEF		-0.004	0.001	5272	0
CVP		0	0.002	5272	0.9803	CVP		0.001	0.001	5272	0.5692	CVP		0.001	0.001	5272	0.5692	CVP		0.003	0.001	5272	0.0436
Oxygen Saturation		0.007	0.003	5272	0.0285	Oxygen Saturation		0.002	0.003	5272	0.6103	Oxygen Saturation		0.002	0.003	5272	0.6103	Oxygen Saturation		0.001	0.003	5272	0.6738
Vasoactive-Inotropic Score		0.006	0.001	5272	0	Vasoactive-Inotropic Score		0.006	0.001	5272	0	Vasoactive-Inotropic Score		0.006	0.001	5272	0	Vasoactive-Inotropic Score		0.004	0.001	5272	0.0035
FULL Model						FULL Model						FULL Model						FULL Model
Level	Variance Estimate	MOR	ICC(Merlo)	VPC		Level	Variance Estimate	MOR	ICC(Merlo)	VPC		Level	Variance Estimate	MOR	ICC(Merlo)	VPC		Level	Variance Estimate	MOR	ICC(Merlo)	VPC
Primary Anesthesia Attending	0.01	1.108	0.356	13.13		Primary Anesthesia Attending	0.0104	1.102	0.316	12.69		Primary Anesthesia Attending	0.0104	1.102	0.316	12.69		Primary Anesthesia Attending	0.0113	1.106	0.343	12.44
Hospital	0.04	1.218	1.295	12.82		Hospital	0.0432	1.218	1.297	12.41		Hospital	0.0432	1.218	1.297	12.41		Hospital	0.041	1.212	1.23	12.14
Residual	0.44	1.881	11.849	11.68		Residual	0.4244	1.857	11.426	11.26		Residual	0.4244	1.857	11.426	11.26		Residual	0.4153	1.845	11.209	11.05
Total	0.5					Total	0.4781					Total	0.4781					Total	0.4676
Goodness of fit						Goodness of fit						Goodness of fit						Goodness of fit
Descriptor	Value					Descriptor	Value					Descriptor	Value					Descriptor	Value
-2 Res Log Likelihood	11152					-2 Res Log Likelihood	10936					-2 Res Log Likelihood	10934					-2 Res Log Likelihood	10813
AIC	11158					AIC	10942					AIC	10940					AIC	10819
AICC	11158					AICC	10942					AICC	10940					AICC	10819
BIC	11157					BIC	10941					BIC	10939					BIC	10818

### Sheet: Explained Variances
0.001	0.00223714		0.01	0.02
0.043	9.61969		0.04	8
0.402			0.44
0.447			0.5
0.00029	0.00064877		0.0104	0.0208
0.03814	8.53244		0.0432	8.64
0.38314			0.4244
0.42158			0.4781
0.00029	0.00064877		0.0104	0.0208
0.03814	8.53244		0.0432	8.64
0.38314			0.4244
0.42158			0.4781
0.00049	0.0010962		0.0113	0.0226
0.03215	7.19239		0.041	8.2
0.37711			0.4153
0.40975			0.4676
